# Predicting arterial age using carotid ultrasound images, pulse wave analysis records, cardiovascular biomarkers and deep learning

**DOI:** 10.1101/2021.06.17.21259120

**Authors:** Alan Le Goallec, Sasha Collin, Samuel Diai, Théo Vincent, Chirag J. Patel

**Affiliations:** Department of Biomedical Informatics, Harvard Medical School, Boston, MA, 02115, USA; Department of Systems, Synthetic and Quantitative Biology, Harvard University, Cambridge, MA, 02118, USA

## Abstract

Cardiovascular disease --an age-related disease-- is the leading cause of death worldwide. We built an arterial age predictor by training deep learning models to predict age from 233,388 pulse wave analysis records, 8,279 carotid ultrasound images and arterial health biomarkers (e.g blood pressure) collected from 502,000 UKB participants. We predicted age with a R-Squared of 67.1+/-0.6% and a root mean squared error of 4.29+/-0.04 years. Attention maps for carotid ultrasound images suggest that the predictions are driven by vascular features, for the largest part. Accelerated arterial aging is 32.6+/-7.3% GWAS-heritable, and we identified 192 single nucleotide polymorphisms in 109 genes (e.g NPR3, involved in blood volume and pressure) significantly associated with this phenotype. Similarly, we identified biomarkers (e.g electrocardiogram features), clinical phenotypes (e.g chest pain), diseases (e.g hypertension), environmental (e.g smoking) and socioeconomic (e.g income and education) variables associated with accelerated arterial aging. Finally, carotid ultrasound images, pulse wave analysis records and blood pressure biomarkers capture different facets of arterial aging. For example, carotid ultrasound-measured and pulse wave analysis-measured accelerated arterial aging phenotypes are only .164+/-.009 correlated. In conclusion, our predictor suggests potential lifestyle and therapeutic interventions to slow arterial aging, and could be used to assess the efficiency of emerging rejuvenating therapies on the arterial system.
