## Supplementary material for "Predicting arterial age using carotid ultrasound images, pulse wave analysis records, cardiovascular biomarkers and deep learning": Table S2 - Feature importances for the models built on all scalar features.xlsx

### Sheet: Sheet1
Feature	Correlation with age	Elastic Net	GBM	Neural Network
Pulse wave peak to peak time	-0.008 +- 0.0	0.0 +- 0.0	0.084 +- 0.002	0.191 +- 0.015
Pulse wave Arterial Stiffness index	0.008 +- 0.001	-0.0 +- 0.0	0.081 +- 0.002	0.128 +- 0.014
Systolic blood pressure	0.057 +- 0.001	0.222 +- 0.0	0.071 +- 0.002	0.108 +- 0.003
Diastolic blood pressure	-0.009 +- 0.0	-0.189 +- 0.0	0.068 +- 0.001	0.089 +- 0.003
Pulse rate	0.001 +- 0.001	0.125 +- 0.0	0.066 +- 0.002	0.058 +- 0.002
Pulse wave reflection index	-0.002 +- 0.0	-0.017 +- 0.0	0.062 +- 0.001	0.016 +- 0.001
Mean carotid IMT (intima-medial thickness) at 120 degrees	0.065 +- 0.001	0.035 +- 0.0	0.051 +- 0.003	0.011 +- 0.001
Mean carotid IMT (intima-medial thickness) at 240 degrees	0.058 +- 0.001	0.023 +- 0.0	0.051 +- 0.001	0.004 +- 0.001
Position of pulse wave notch	-0.002 +- 0.001	-0.007 +- 0.0	0.049 +- 0.002	0.004 +- 0.001
Mean carotid IMT (intima-medial thickness) at 210 degrees	0.06 +- 0.001	0.038 +- 0.0	0.048 +- 0.003	0.01 +- 0.001
Mean carotid IMT (intima-medial thickness) at 150 degrees	0.066 +- 0.0	0.071 +- 0.0	0.046 +- 0.002	0.022 +- 0.002
Position of the pulse wave peak	0.023 +- 0.001	0.051 +- 0.0	0.041 +- 0.002	0.017 +- 0.001
Position of the shoulder on the pulse waveform	0.018 +- 0.0	-0.011 +- 0.0	0.039 +- 0.002	0.006 +- 0.001
Minimum carotid IMT (intima-medial thickness) at 150 degrees	0.06 +- 0.001	0.0 +- 0.0	0.029 +- 0.001	0.001 +- 0.0
Maximum carotid IMT (intima-medial thickness) at 240 degrees	0.054 +- 0.001	0.0 +- 0.0	0.026 +- 0.002	0.001 +- 0.0
Minimum carotid IMT (intima-medial thickness) at 240 degrees	0.052 +- 0.001	-0.005 +- 0.0	0.024 +- 0.002	0.001 +- 0.0
Maximum carotid IMT (intima-medial thickness) at 120 degrees	0.061 +- 0.001	0.013 +- 0.0	0.024 +- 0.001	0.002 +- 0.0
Maximum carotid IMT (intima-medial thickness) at 150 degrees	0.061 +- 0.0	0.001 +- 0.0	0.023 +- 0.002	0.002 +- 0.0
Minimum carotid IMT (intima-medial thickness) at 210 degrees	0.054 +- 0.0	-0.004 +- 0.0	0.023 +- 0.002	0.001 +- 0.0
Maximum carotid IMT (intima-medial thickness) at 210 degrees	0.057 +- 0.001	0.007 +- 0.0	0.023 +- 0.001	0.001 +- 0.0
Sex	0.016 +- 0.001	0.035 +- 0.0	0.022 +- 0.001	0.024 +- 0.001
Minimum carotid IMT (intima-medial thickness) at 120 degrees	0.059 +- 0.001	0.0 +- 0.0	0.02 +- 0.001	0.001 +- 0.0
Absence of notch position in the pulse waveform	0.035 +- 0.0	0.046 +- 0.0	0.013 +- 0.001	0.007 +- 0.001
British	0.014 +- 0.001	0.011 +- 0.0	0.005 +- 0.0	0.043 +- 0.009
White	0.014 +- 0.001	0.016 +- 0.0	0.004 +- 0.0	0.137 +- 0.032
Other	-0.001 +- 0.001	0.003 +- 0.0	0.002 +- 0.0	0.013 +- 0.004
White_Other	-0.005 +- 0.001	0.0 +- 0.0	0.001 +- 0.0	0.019 +- 0.004
Irish	-0.005 +- 0.0	-0.006 +- 0.0	0.001 +- 0.0	0.008 +- 0.003
Black	-0.009 +- 0.0	-0.016 +- 0.0	0.001 +- 0.0	0.011 +- 0.003
Indian	-0.005 +- 0.001	0.0 +- 0.0	0.0 +- 0.0	0.007 +- 0.002
Black_Other	-0.002 +- nan	-0.002 +- 0.0	0.0 +- 0.0	0.0 +- 0.001
White_and_Black_African	-0.001 +- nan	0.001 +- 0.0	0.0 +- 0.0	0.001 +- 0.002
Prefer_not_to_answer	0.002 +- 0.001	0.007 +- 0.0	0.0 +- 0.0	0.006 +- 0.003
Ethnicity: nan	0.0 +- nan	0.005 +- 0.0	0.0 +- 0.0	0.001 +- 0.001
Mixed	-0.006 +- 0.0	-0.001 +- 0.0	0.0 +- 0.0	0.003 +- 0.001
White_and_Black_Caribbean	-0.005 +- 0.001	-0.005 +- 0.0	0.0 +- 0.0	0.001 +- 0.0
Mixed_Other	-0.003 +- 0.0	0.0 +- 0.0	0.0 +- 0.0	0.001 +- 0.0
White_and_Asian	-0.003 +- 0.0	0.0 +- 0.0	0.0 +- 0.0	0.001 +- 0.0
Chinese	-0.006 +- 0.0	-0.006 +- 0.0	0.0 +- 0.0	0.005 +- 0.002
Asian	-0.008 +- 0.001	0.0 +- 0.0	0.0 +- 0.0	0.015 +- 0.005
Pakistani	-0.007 +- 0.001	-0.011 +- 0.0	0.0 +- 0.0	0.001 +- 0.0
Bangladeshi	-0.002 +- nan	-0.003 +- 0.0	0.0 +- 0.0	0.001 +- 0.001
Asian_Other	-0.001 +- 0.0	0.004 +- 0.0	0.0 +- 0.0	0.001 +- 0.001
Caribbean	-0.007 +- 0.0	0.0 +- 0.0	0.0 +- 0.0	0.005 +- 0.001
African	-0.005 +- 0.0	0.0 +- 0.0	0.0 +- 0.0	0.004 +- 0.001
Do_not_know	-0.001 +- nan	0.001 +- 0.0	0.0 +- 0.0	0.001 +- 0.004
Other_ethnicity	-0.003 +- 0.0	0.0 +- 0.0	0.0 +- 0.0	0.01 +- 0.003
