## Supplementary material for "Predicting arterial age using carotid ultrasound images, pulse wave analysis records, cardiovascular biomarkers and deep learning": Table S3 - Feature importances for the models built on carotid ultrasound scalar features.xlsx

### Sheet: Sheet1
Feature	Correlation with age	Elastic Net	GBM	Neural Network
Mean carotid IMT (intima-medial thickness) at 150 degrees	0.079 +- 0.001	0.208 +- 0.001	0.119 +- 0.007	0.069 +- 0.012
Mean carotid IMT (intima-medial thickness) at 240 degrees	0.069 +- 0.001	0.106 +- 0.002	0.115 +- 0.006	0.029 +- 0.007
Mean carotid IMT (intima-medial thickness) at 120 degrees	0.078 +- 0.001	0.132 +- 0.001	0.115 +- 0.007	0.04 +- 0.005
Mean carotid IMT (intima-medial thickness) at 210 degrees	0.071 +- 0.001	0.131 +- 0.001	0.101 +- 0.008	0.039 +- 0.006
Minimum carotid IMT (intima-medial thickness) at 150 degrees	0.072 +- 0.001	0.006 +- 0.001	0.068 +- 0.005	0.002 +- 0.002
Maximum carotid IMT (intima-medial thickness) at 120 degrees	0.073 +- 0.001	0.046 +- 0.001	0.059 +- 0.008	0.004 +- 0.001
Maximum carotid IMT (intima-medial thickness) at 240 degrees	0.065 +- 0.001	0.018 +- 0.001	0.058 +- 0.005	0.002 +- 0.001
Minimum carotid IMT (intima-medial thickness) at 240 degrees	0.062 +- 0.001	-0.025 +- 0.001	0.054 +- 0.004	0.002 +- 0.001
Maximum carotid IMT (intima-medial thickness) at 150 degrees	0.072 +- 0.001	0.0 +- 0.0	0.053 +- 0.003	0.004 +- 0.001
Maximum carotid IMT (intima-medial thickness) at 210 degrees	0.067 +- 0.001	0.016 +- 0.001	0.051 +- 0.005	0.003 +- 0.002
Minimum carotid IMT (intima-medial thickness) at 210 degrees	0.064 +- 0.0	-0.011 +- 0.001	0.051 +- 0.007	0.001 +- 0.002
Minimum carotid IMT (intima-medial thickness) at 120 degrees	0.07 +- 0.001	-0.002 +- 0.001	0.047 +- 0.004	0.001 +- 0.001
Sex	0.019 +- 0.001	0.021 +- 0.0	0.036 +- 0.002	0.005 +- 0.001
White	0.016 +- 0.001	0.03 +- 0.001	0.025 +- 0.002	0.267 +- 0.139
Other	-0.002 +- 0.001	0.007 +- 0.0	0.019 +- 0.009	0.034 +- 0.023
British	0.016 +- 0.001	0.051 +- 0.0	0.016 +- 0.002	0.155 +- 0.05
Asian	-0.009 +- 0.001	0.0 +- 0.0	0.012 +- 0.002	0.042 +- 0.024
White_Other	-0.005 +- 0.001	0.0 +- 0.0	0.001 +- 0.001	0.077 +- 0.026
Irish	-0.005 +- 0.001	-0.005 +- 0.0	0.001 +- 0.001	0.061 +- 0.023
White_and_Asian	-0.004 +- 0.001	0.0 +- 0.0	0.0 +- 0.0	0.004 +- 0.001
Prefer_not_to_answer	0.003 +- 0.001	0.021 +- 0.0	0.0 +- 0.0	0.013 +- 0.009
Ethnicity: nan	0.0 +- nan	0.01 +- 0.0	0.0 +- 0.0	0.002 +- 0.009
Mixed	-0.009 +- 0.001	-0.017 +- 0.0	0.0 +- 0.0	0.015 +- 0.009
White_and_Black_Caribbean	-0.006 +- 0.001	-0.013 +- 0.0	0.0 +- 0.0	0.003 +- 0.001
White_and_Black_African	-0.002 +- nan	0.001 +- 0.0	0.0 +- 0.0	0.002 +- 0.005
Mixed_Other	-0.005 +- 0.001	0.0 +- 0.0	0.0 +- 0.0	0.004 +- 0.002
Indian	-0.006 +- 0.001	0.0 +- 0.0	0.0 +- 0.0	0.024 +- 0.015
Other_ethnicity	-0.004 +- 0.0	0.0 +- 0.0	0.0 +- 0.0	0.023 +- 0.015
Chinese	-0.007 +- 0.001	-0.016 +- 0.0	0.0 +- 0.0	0.011 +- 0.01
Black_Other	-0.003 +- nan	-0.007 +- 0.0	0.0 +- 0.0	0.001 +- 0.008
African	-0.007 +- 0.001	-0.001 +- 0.0	0.0 +- 0.0	0.009 +- 0.007
Caribbean	-0.008 +- 0.0	0.0 +- 0.0	0.0 +- 0.0	0.012 +- 0.014
Do_not_know	-0.001 +- nan	0.003 +- 0.0	0.0 +- 0.0	0.001 +- 0.015
Asian_Other	-0.001 +- 0.001	0.011 +- 0.0	0.0 +- 0.0	0.002 +- 0.004
Bangladeshi	-0.003 +- nan	-0.013 +- 0.0	0.0 +- 0.0	0.001 +- 0.005
Pakistani	-0.008 +- 0.001	-0.028 +- 0.0	0.0 +- 0.0	0.003 +- 0.003
Black	-0.011 +- 0.0	-0.045 +- 0.0	0.0 +- 0.0	0.033 +- 0.026
