## Supplementary material for "Predicting arterial age using carotid ultrasound images, pulse wave analysis records, cardiovascular biomarkers and deep learning": Table S4 - Feature importances for the models built on pulse wave analysis scalar features.xlsx

### Sheet: Sheet1
Feature	Correlation with age	Elastic Net	GBM	Neural Network
Pulse wave peak to peak time	-0.069 +- 0.001	0.017 +- 0.0	0.169 +- 0.002	0.415 +- 0.003
Pulse wave Arterial Stiffness index	0.065 +- 0.006	0.01 +- 0.0	0.161 +- 0.002	0.254 +- 0.002
Pulse rate	-0.013 +- 0.001	-0.055 +- 0.0	0.144 +- 0.001	0.016 +- 0.0
Pulse wave reflection index	0.011 +- 0.001	-0.058 +- 0.0	0.137 +- 0.002	0.046 +- 0.001
Position of pulse wave notch	-0.011 +- 0.001	-0.032 +- 0.0	0.13 +- 0.002	0.015 +- 0.0
Position of the shoulder on the pulse waveform	0.104 +- 0.001	0.109 +- 0.0	0.099 +- 0.001	0.011 +- 0.001
Position of the pulse wave peak	0.103 +- 0.001	0.145 +- 0.0	0.096 +- 0.001	0.022 +- 0.0
Sex	0.022 +- 0.001	0.078 +- 0.0	0.018 +- 0.0	0.021 +- 0.0
Absence of notch position in the pulse waveform	0.101 +- 0.001	0.181 +- 0.0	0.012 +- 0.001	0.01 +- 0.0
White	0.065 +- 0.001	0.1 +- 0.0	0.006 +- 0.0	0.095 +- 0.006
Asian	-0.036 +- 0.001	0.0 +- 0.0	0.005 +- 0.0	0.01 +- 0.001
British	0.065 +- 0.001	0.056 +- 0.0	0.004 +- 0.0	0.005 +- 0.001
Irish	-0.006 +- 0.001	0.0 +- 0.0	0.003 +- 0.0	0.001 +- 0.0
Indian	-0.024 +- 0.001	0.001 +- 0.0	0.002 +- 0.0	0.017 +- 0.001
White_Other	-0.023 +- 0.001	-0.028 +- 0.0	0.002 +- 0.0	0.001 +- 0.001
Prefer_not_to_answer	-0.001 +- 0.001	0.024 +- 0.0	0.002 +- 0.0	0.002 +- 0.0
African	-0.03 +- 0.001	-0.017 +- 0.0	0.002 +- 0.0	0.004 +- 0.001
Caribbean	-0.03 +- 0.001	0.0 +- 0.0	0.002 +- 0.0	0.007 +- 0.001
Mixed	-0.023 +- 0.001	-0.008 +- 0.0	0.001 +- 0.0	0.004 +- 0.0
Pakistani	-0.02 +- 0.001	-0.021 +- 0.0	0.001 +- 0.0	0.002 +- 0.0
Other_ethnicity	-0.022 +- 0.001	-0.005 +- 0.0	0.001 +- 0.0	0.004 +- 0.001
Black	-0.043 +- 0.001	-0.021 +- 0.0	0.001 +- 0.0	0.014 +- 0.001
Other	-0.021 +- 0.001	0.0 +- 0.0	0.001 +- 0.0	0.012 +- 0.001
White_and_Asian	-0.01 +- 0.001	0.0 +- 0.0	0.001 +- 0.0	0.002 +- 0.0
Asian_Other	-0.016 +- 0.001	-0.007 +- 0.0	0.001 +- 0.0	0.001 +- 0.0
Chinese	-0.011 +- 0.001	-0.001 +- 0.0	0.0 +- 0.0	0.003 +- 0.0
White_and_Black_Caribbean	-0.013 +- 0.001	-0.008 +- 0.0	0.0 +- 0.0	0.003 +- 0.0
Black_Other	-0.005 +- 0.001	0.0 +- 0.0	0.0 +- 0.0	0.0 +- 0.0
Do_not_know	-0.003 +- 0.001	0.002 +- 0.0	0.0 +- 0.0	0.0 +- 0.0
Mixed_Other	-0.013 +- 0.001	-0.001 +- 0.0	0.0 +- 0.0	0.001 +- 0.0
Ethnicity: nan	-0.005 +- 0.001	0.0 +- 0.0	0.0 +- 0.0	0.001 +- 0.0
White_and_Black_African	-0.008 +- 0.001	0.0 +- 0.0	0.0 +- 0.0	0.0 +- 0.0
Bangladeshi	-0.009 +- 0.002	-0.013 +- 0.0	0.0 +- 0.0	0.0 +- 0.0
