## Supplementary material for "Predicting arterial age using carotid ultrasound images, pulse wave analysis records, cardiovascular biomarkers and deep learning": Table S5 - Feature importances for the models built on blood pressure scalar features.xlsx

### Sheet: Sheet1
Feature	Correlation with age	Elastic Net	GBM	Neural Network
Diastolic blood pressure	0.003 +- 0.003	-0.322 +- 0.0	0.253 +- 0.002	0.12 +- 0.002
Systolic blood pressure	0.249 +- 0.003	0.459 +- 0.0	0.241 +- 0.004	0.246 +- 0.002
Pulse rate	-0.003 +- 0.003	0.04 +- 0.0	0.235 +- 0.003	0.005 +- 0.0
Sex	0.028 +- 0.002	0.014 +- 0.0	0.073 +- 0.003	0.005 +- 0.0
British	0.088 +- 0.002	0.019 +- 0.0	0.023 +- 0.001	0.04 +- 0.01
White	0.091 +- 0.002	0.038 +- 0.0	0.019 +- 0.001	0.198 +- 0.023
White_Other	-0.035 +- 0.002	-0.015 +- 0.0	0.016 +- 0.001	0.019 +- 0.005
Asian	-0.046 +- 0.003	0.0 +- 0.0	0.015 +- 0.001	0.033 +- 0.003
Indian	-0.028 +- 0.002	0.001 +- 0.0	0.012 +- 0.001	0.014 +- 0.004
Black	-0.059 +- 0.002	-0.015 +- 0.0	0.012 +- 0.001	0.012 +- 0.005
Other_ethnicity	-0.037 +- 0.002	-0.009 +- 0.0	0.011 +- 0.001	0.052 +- 0.004
Irish	-0.007 +- 0.002	0.0 +- 0.0	0.01 +- 0.001	0.015 +- 0.003
Caribbean	-0.038 +- 0.002	0.0 +- 0.0	0.01 +- 0.001	0.005 +- 0.003
Other	-0.032 +- 0.003	0.0 +- 0.0	0.009 +- 0.001	0.14 +- 0.007
African	-0.045 +- 0.002	-0.013 +- 0.0	0.009 +- 0.001	0.001 +- 0.003
Mixed	-0.035 +- 0.002	-0.008 +- 0.0	0.008 +- 0.001	0.005 +- 0.001
Pakistani	-0.031 +- 0.003	-0.013 +- 0.0	0.007 +- 0.001	0.002 +- 0.001
Asian_Other	-0.021 +- 0.002	-0.004 +- 0.0	0.007 +- 0.0	0.001 +- 0.001
Prefer_not_to_answer	0.001 +- 0.003	0.012 +- 0.0	0.006 +- 0.0	0.042 +- 0.002
White_and_Black_Caribbean	-0.021 +- 0.003	-0.005 +- 0.0	0.005 +- 0.0	0.001 +- 0.001
Mixed_Other	-0.019 +- 0.003	-0.0 +- 0.0	0.004 +- 0.001	0.002 +- 0.001
Chinese	-0.022 +- 0.003	-0.003 +- 0.0	0.004 +- 0.001	0.006 +- 0.003
White_and_Asian	-0.017 +- 0.002	0.0 +- 0.0	0.004 +- 0.001	0.001 +- 0.001
Ethnicity: nan	-0.006 +- 0.003	0.002 +- 0.0	0.003 +- 0.0	0.018 +- 0.004
White_and_Black_African	-0.013 +- 0.003	-0.001 +- 0.0	0.002 +- 0.0	0.002 +- 0.001
Black_Other	-0.007 +- 0.003	-0.0 +- 0.0	0.0 +- 0.0	0.001 +- 0.0
Do_not_know	-0.004 +- 0.002	0.0 +- 0.0	0.0 +- 0.0	0.008 +- 0.002
Bangladeshi	-0.014 +- 0.004	-0.007 +- 0.0	0.0 +- 0.0	0.005 +- 0.001
