## Supplementary material for "Predicting arterial age using carotid ultrasound images, pulse wave analysis records, cardiovascular biomarkers and deep learning": Table S10 - Biomarkers most associated with accelerated aging for each arterial dimension.xlsx

### Sheet: Sheet1
Arterial dimension	X-subcategory	Variables
General	CarotidUltrasound (100.0%)	Mean carotid IMT (intima-medial thickness) at 120 degrees (.287); Mean carotid IMT (intima-medial thickness) at 240 degrees (.283); Mean carotid IMT (intima-medial thickness) at 150 degrees (.281)
General	HeartPWA (86.7%)	Central systolic blood pressure during PWA (.197); Systolic brachial blood pressure during PWA (.186); Central pulse pressure during PWA (.174)
General	BloodPressure (66.7%)	Systolic blood pressure (.318); Diastolic blood pressure (.114)
General	ArterialStiffness (50.0%)	Absence of notch position in the pulse waveform (.188); Position of the pulse wave peak (.179); Position of the shoulder on the pulse waveform (.172)
General	ECGAtRest (25.0%)	QTC interval (.072); Ventricular rate (.061); QRS num (.060)
General	AnthropometryBodySize (25.0%)	Waist circumference (.084); Body mass index (BMI) (.077)
General	BloodCount (22.6%)	Neutrophill count (.078); Immature reticulocyte fraction (.068); Platelet crit (.067)
General	HeartFunction (12.5%)	Average heart rate (.079)
General	BraindMRIWeightedMeans (12.3%)	Weighted-mean L3 in tract anterior thalamic radiation (right) (.094); Weighted-mean L2 in tract anterior thalamic radiation (right) (.094); Weighted-mean MD in tract anterior thalamic radiation (right) (.093)
General	BloodBiochemistry (3.6%)	Urate (.053)
General	BrainGreyMatterVolumes (1.4%)	Volume of grey matter in Caudate (right) (.080); Volume of grey matter in Caudate (left) (.074)
General	PhysicalActivity (0.0%)	mixed-hourOfWeekday-12-avg (.091)
General	AnthropometryImpedance (0.0%)
General	CognitiveNumericMemory (0.0%)
General	BoneDensitometryOfHeel (0.0%)
General	BrainSubcorticalVolumes (0.0%)
General	CognitiveFluidIntelligence (0.0%)
General	CognitiveMatrixPatternCompletion (0.0%)
General	UrineBiochemistry (0.0%)
General	CognitivePairedAssociativeLearning (0.0%)
General	Spirometry (0.0%)
General	CognitiveProspectiveMemory (0.0%)
General	CognitiveReactionTime (0.0%)
General	CognitiveSymbolDigitSubstitution (0.0%)
General	CognitiveTowerRearranging (0.0%)
General	CognitiveTrailMaking (0.0%)
General	EyeAcuity (0.0%)
General	EyeAutorefraction (0.0%)
General	EyeIntraocularPressure (0.0%)
General	HandGripStrength (0.0%)
General	HearingTest (0.0%)
General	CognitivePairsMatching (0.0%)
Carotid Ultrasound	CarotidUltrasound (100.0%)	Mean carotid IMT (intima-medial thickness) at 120 degrees (.307); Mean carotid IMT (intima-medial thickness) at 150 degrees (.301); Mean carotid IMT (intima-medial thickness) at 210 degrees (.301)
Carotid Ultrasound	HeartPWA (73.3%)	Central systolic blood pressure during PWA (.160); Systolic brachial blood pressure during PWA (.154); End systolic pressure during PWA (.141)
Carotid Ultrasound	BloodPressure (66.7%)	Systolic blood pressure (.225); Diastolic blood pressure (.153)
Carotid Ultrasound	ArterialStiffness (37.5%)	Position of the pulse wave peak (.088); Position of the shoulder on the pulse waveform (.072); Absence of notch position in the pulse waveform (.063)
Carotid Ultrasound	AnthropometryBodySize (37.5%)	Waist circumference (.072); Body mass index (BMI) (.064); Weight (.053)
Carotid Ultrasound	BraindMRIWeightedMeans (15.6%)	Weighted-mean MD in tract anterior thalamic radiation (right) (.104); Weighted-mean L3 in tract anterior thalamic radiation (right) (.104); Weighted-mean L2 in tract anterior thalamic radiation (right) (.103)
Carotid Ultrasound	HeartFunction (12.5%)	Cardiac output (.052)
Carotid Ultrasound	BloodCount (9.7%)	Immature reticulocyte fraction (.055); Platelet count (.055); Platelet crit (.053)
Carotid Ultrasound	ECGAtRest (8.3%)	QTC interval (.066)
Carotid Ultrasound	BrainGreyMatterVolumes (2.2%)	Volume of grey matter in Caudate (right) (.085); Volume of grey matter in Caudate (left) (.079); Volume of grey matter in Cingulate Gyrus, anterior division (left) (.055)
Carotid Ultrasound	BloodBiochemistry (0.0%)
Carotid Ultrasound	CognitiveNumericMemory (0.0%)
Carotid Ultrasound	BoneDensitometryOfHeel (0.0%)
Carotid Ultrasound	BrainSubcorticalVolumes (0.0%)
Carotid Ultrasound	AnthropometryImpedance (0.0%)
Carotid Ultrasound	CognitiveFluidIntelligence (0.0%)
Carotid Ultrasound	CognitiveMatrixPatternCompletion (0.0%)
Carotid Ultrasound	UrineBiochemistry (0.0%)
Carotid Ultrasound	CognitivePairedAssociativeLearning (0.0%)
Carotid Ultrasound	Spirometry (0.0%)
Carotid Ultrasound	CognitiveProspectiveMemory (0.0%)
Carotid Ultrasound	CognitiveReactionTime (0.0%)
Carotid Ultrasound	CognitiveSymbolDigitSubstitution (0.0%)
Carotid Ultrasound	CognitiveTowerRearranging (0.0%)
Carotid Ultrasound	CognitiveTrailMaking (0.0%)
Carotid Ultrasound	EyeAcuity (0.0%)
Carotid Ultrasound	EyeAutorefraction (0.0%)
Carotid Ultrasound	EyeIntraocularPressure (0.0%)
Carotid Ultrasound	HandGripStrength (0.0%)
Carotid Ultrasound	HearingTest (0.0%)
Carotid Ultrasound	PhysicalActivity (0.0%)
Carotid Ultrasound	CognitivePairsMatching (0.0%)
Pulse Wave Analysis	CarotidUltrasound (100.0%)	Maximum carotid IMT (intima-medial thickness) at 240 degrees (.082); Mean carotid IMT (intima-medial thickness) at 240 degrees (.082); Mean carotid IMT (intima-medial thickness) at 210 degrees (.075)
Pulse Wave Analysis	HeartPWA (93.3%)	Central augmentation pressure during PWA (.247); Augmentation index for PWA (.225); Central pulse pressure during PWA (.185)
Pulse Wave Analysis	EyeIntraocularPressure (87.5%)	Intra-ocular pressure, Goldmann-correlated (right) (.053); Intra-ocular pressure, Goldmann-correlated (left) (.046); Corneal resistance factor (right) (.043)
Pulse Wave Analysis	BloodPressure (66.7%)	Systolic blood pressure (.271); Diastolic blood pressure (.185)
Pulse Wave Analysis	AnthropometryImpedance (60.0%)	Impedance of leg (left) (.048); Impedance of leg (right) (.045); Impedance of whole body (.025)
Pulse Wave Analysis	BloodBiochemistry (57.1%)	Triglycerides (.075); Gamma glutamyltransferase (.071); Alkaline phosphatase (.070)
Pulse Wave Analysis	BloodCount (54.8%)	Reticulocyte count (.083); High light scatter reticulocyte count (.080); Haematocrit percentage (.075)
Pulse Wave Analysis	UrineBiochemistry (50.0%)	Sodium in urine (.027); Microalbumin in urine (.024)
Pulse Wave Analysis	ArterialStiffness (50.0%)	Position of the pulse wave peak (.317); Position of the shoulder on the pulse waveform (.313); Absence of notch position in the pulse waveform (.307)
Pulse Wave Analysis	AnthropometryBodySize (37.5%)	Body mass index (BMI) (.083); Waist circumference (.076); Hip circumference (.014)
Pulse Wave Analysis	CognitiveFluidIntelligence (35.1%)	FI3 : word interpolation.Grow (.047); FI4 : positional arithmetic.Do not know (.040); FI3 : word interpolation.Develop (.020)
Pulse Wave Analysis	CognitiveMatrixPatternCompletion (33.3%)	Number of puzzles viewed (.023)
Pulse Wave Analysis	EyeAutorefraction (28.6%)	6mm weak meridian (right) (.067); 6mm weak meridian (left) (.067); 6mm strong meridian (left) (.067)
Pulse Wave Analysis	CognitiveProspectiveMemory (28.6%)	Number of attempts (.028); PM: initial answer.Blue square (.027); PM: final answer.Pink star (.013)
Pulse Wave Analysis	EyeAcuity (25.0%)	logMAR, final (right) (.030); logMAR, final (left) (.028)
Pulse Wave Analysis	HeartFunction (25.0%)	LV ejection fraction (.029); Average heart rate (.028)
Pulse Wave Analysis	CognitivePairsMatching (20.0%)	Number of incorrect matches in round.First round (.018); Time to complete round.First round (.017)
Pulse Wave Analysis	BraindMRIWeightedMeans (18.1%)	Weighted-mean OD in tract medial lemniscus (left) (.058); Weighted-mean OD in tract medial lemniscus (right) (.047); Weighted-mean MD in tract superior thalamic radiation (left) (.036)
Pulse Wave Analysis	ECGAtRest (16.7%)	QRS num (.034); Ventricular rate (.026)
Pulse Wave Analysis	CognitiveReactionTime (14.3%)	Mean time to correctly identify matches (.024); Mean time to press snap-button (.024)
Pulse Wave Analysis	HearingTest (12.7%)	Duration of hearing test (right) (.025); Duration of hearing test (left) (.023); Volume level set by participant (left) (.017)
Pulse Wave Analysis	PhysicalActivity (9.9%)	sleep-hourOfDay-8-avg_V1 (.045); sleep-hourOfDay-8-avg_V2 (.045); sleep-hourOfDay-19-avg_V1 (.044)
Pulse Wave Analysis	CognitivePairedAssociativeLearning (4.3%)	Word associated with "tiny".house (.023); Word associated with "huge".house (.022)
Pulse Wave Analysis	CognitiveNumericMemory (0.0%)
Pulse Wave Analysis	Spirometry (0.0%)
Pulse Wave Analysis	CognitiveTrailMaking (0.0%)
Pulse Wave Analysis	BrainSubcorticalVolumes (0.0%)
Pulse Wave Analysis	BrainGreyMatterVolumes (0.0%)
Pulse Wave Analysis	BoneDensitometryOfHeel (0.0%)
Pulse Wave Analysis	CognitiveSymbolDigitSubstitution (0.0%)
Pulse Wave Analysis	HandGripStrength (0.0%)
Pulse Wave Analysis	CognitiveTowerRearranging (0.0%)
