## Supplementary material for "Predicting arterial age using carotid ultrasound images, pulse wave analysis records, cardiovascular biomarkers and deep learning": Table S11 - Biomarkers most associated with decelerated aging for each arterial dimension.xlsx

### Sheet: Sheet1
Arterial dimension	X-subcategory	Variables
General	Spirometry (100.0%)	Forced expiratory volume in 1-second (FEV1) (.106); Forced vital capacity (FVC) (.100); Peak expiratory flow (PEF) (.065)
General	CognitiveSymbolDigitSubstitution (100.0%)	Number of symbol digit matches made correctly (.064); Number of symbol digit matches attempted (.062)
General	HandGripStrength (100.0%)	Hand grip strength (left) (.088); Hand grip strength (right) (.088)
General	CognitiveMatrixPatternCompletion (33.3%)	Number of puzzles correctly solved (.094)
General	AnthropometryBodySize (25.0%)	Standing height (.096); Seated height (.061)
General	ECGAtRest (25.0%)	RR interval (.070); R axis (.068); PP interval (.065)
General	BloodBiochemistry (7.1%)	IGF-1 (.080); Creatinine (.074)
General	BraindMRIWeightedMeans (3.7%)	Weighted-mean FA in tract inferior longitudinal fasciculus (left) (.070); Weighted-mean FA in tract forceps minor (.070); Weighted-mean FA in tract inferior longitudinal fasciculus (right) (.069)
General	BloodCount (3.2%)	Lymphocyte percentage (.058)
General	CognitiveFluidIntelligence (2.7%)	Fluid intelligence score (.053)
General	PhysicalActivity (0.1%)	sit.stand-hourOfWeekday-11-avg (.094); sit.stand-hourOfDay-11-avg (.090)
General	BloodPressure (0.0%)
General	BrainGreyMatterVolumes (0.0%)
General	BrainSubcorticalVolumes (0.0%)
General	ArterialStiffness (0.0%)
General	AnthropometryImpedance (0.0%)
General	CarotidUltrasound (0.0%)
General	BoneDensitometryOfHeel (0.0%)
General	UrineBiochemistry (0.0%)
General	CognitiveNumericMemory (0.0%)
General	CognitivePairedAssociativeLearning (0.0%)
General	CognitiveProspectiveMemory (0.0%)
General	CognitiveReactionTime (0.0%)
General	CognitiveTowerRearranging (0.0%)
General	CognitiveTrailMaking (0.0%)
General	EyeAcuity (0.0%)
General	EyeAutorefraction (0.0%)
General	EyeIntraocularPressure (0.0%)
General	HearingTest (0.0%)
General	HeartPWA (0.0%)
General	HeartFunction (0.0%)
General	CognitivePairsMatching (0.0%)
Carotid Ultrasound	HandGripStrength (100.0%)	Hand grip strength (right) (.060); Hand grip strength (left) (.057)
Carotid Ultrasound	CognitiveSymbolDigitSubstitution (50.0%)	Number of symbol digit matches made correctly (.060)
Carotid Ultrasound	CognitiveMatrixPatternCompletion (33.3%)	Number of puzzles correctly solved (.079)
Carotid Ultrasound	Spirometry (33.3%)	Forced expiratory volume in 1-second (FEV1) (.058)
Carotid Ultrasound	ECGAtRest (8.3%)	R axis (.065)
Carotid Ultrasound	BloodBiochemistry (7.1%)	IGF-1 (.076); Creatinine (.057)
Carotid Ultrasound	BraindMRIWeightedMeans (6.2%)	Weighted-mean FA in tract anterior thalamic radiation (right) (.076); Weighted-mean FA in tract inferior longitudinal fasciculus (left) (.076); Weighted-mean FA in tract anterior thalamic radiation (left) (.076)
Carotid Ultrasound	CognitiveFluidIntelligence (0.0%)
Carotid Ultrasound	CarotidUltrasound (0.0%)
Carotid Ultrasound	BrainSubcorticalVolumes (0.0%)
Carotid Ultrasound	UrineBiochemistry (0.0%)
Carotid Ultrasound	CognitiveNumericMemory (0.0%)
Carotid Ultrasound	BoneDensitometryOfHeel (0.0%)
Carotid Ultrasound	BloodPressure (0.0%)
Carotid Ultrasound	BloodCount (0.0%)
Carotid Ultrasound	ArterialStiffness (0.0%)
Carotid Ultrasound	AnthropometryImpedance (0.0%)
Carotid Ultrasound	BrainGreyMatterVolumes (0.0%)
Carotid Ultrasound	CognitivePairsMatching (0.0%)
Carotid Ultrasound	CognitivePairedAssociativeLearning (0.0%)
Carotid Ultrasound	CognitiveProspectiveMemory (0.0%)
Carotid Ultrasound	CognitiveReactionTime (0.0%)
Carotid Ultrasound	CognitiveTowerRearranging (0.0%)
Carotid Ultrasound	CognitiveTrailMaking (0.0%)
Carotid Ultrasound	EyeAcuity (0.0%)
Carotid Ultrasound	EyeAutorefraction (0.0%)
Carotid Ultrasound	EyeIntraocularPressure (0.0%)
Carotid Ultrasound	HearingTest (0.0%)
Carotid Ultrasound	HeartPWA (0.0%)
Carotid Ultrasound	HeartFunction (0.0%)
Carotid Ultrasound	PhysicalActivity (0.0%)
Carotid Ultrasound	AnthropometryBodySize (0.0%)
Pulse Wave Analysis	BrainSubcorticalVolumes (100.0%)	Volume of thalamus (right) (.083); Volume of thalamus (left) (.079); Volume of putamen (left) (.056)
Pulse Wave Analysis	HandGripStrength (100.0%)	Hand grip strength (right) (.083); Hand grip strength (left) (.081)
Pulse Wave Analysis	Spirometry (100.0%)	Forced vital capacity (FVC) (.178); Forced expiratory volume in 1-second (FEV1) (.157); Peak expiratory flow (PEF) (.085)
Pulse Wave Analysis	CognitiveSymbolDigitSubstitution (100.0%)	Number of symbol digit matches made correctly (.032); Number of symbol digit matches attempted (.028)
Pulse Wave Analysis	BrainGreyMatterVolumes (89.9%)	Volume of grey matter in VIIIb Cerebellum (left) (.075); Volume of grey matter in Parahippocampal Gyrus, anterior division (left) (.068); Volume of grey matter in Subcallosal Cortex (right) (.068)
Pulse Wave Analysis	CognitiveMatrixPatternCompletion (66.7%)	Number of puzzles correctly solved (.047); Mean time to solve puzzles (.028)
Pulse Wave Analysis	CognitiveNumericMemory (66.7%)	Maximum digits remembered correctly (.046); Number of rounds of numeric memory test performed (.039)
Pulse Wave Analysis	UrineBiochemistry (50.0%)	Potassium in urine (.028); Creatinine (enzymatic) in urine (.019)
Pulse Wave Analysis	ECGAtRest (50.0%)	R axis (.044); RR interval (.043); PP interval (.041)
Pulse Wave Analysis	AnthropometryBodySize (50.0%)	Standing height (.209); Sitting height (.151); Seated height (.128)
Pulse Wave Analysis	HeartFunction (50.0%)	Body surface area (.076); LV stroke volume (.044); Cardiac output (.026)
Pulse Wave Analysis	BloodBiochemistry (39.3%)	IGF-1 (.061); SHBG (.057); HDL cholesterol (.052)
Pulse Wave Analysis	ArterialStiffness (37.5%)	Pulse wave peak to peak time (.189); Pulse rate (.046); Position of pulse wave notch (.012)
Pulse Wave Analysis	BloodPressure (33.3%)	Pulse rate (.033)
Pulse Wave Analysis	PhysicalActivity (32.2%)	MPD_std (.090); MAD_std (.086); std_acc_MET_moderate_intensity_V1 (.085)
Pulse Wave Analysis	CognitiveProspectiveMemory (28.6%)	Time to answer (.049); PM: initial answer.Orange circle (.027); PM: final answer.Orange circle (.017)
Pulse Wave Analysis	EyeAcuity (25.0%)	Glasses worn/required (left).wearing (.016); Glasses worn/required (right).wearing (.015)
Pulse Wave Analysis	CognitivePairsMatching (20.0%)	Number of correct matches in round.First round (.019); Number of correct matches in round.Second round (.018)
Pulse Wave Analysis	BoneDensitometryOfHeel (16.7%)	Ankle spacing width (.029)
Pulse Wave Analysis	CognitiveFluidIntelligence (16.2%)	Fluid intelligence score (.081); FI3 : word interpolation.Adult (.056); FI4 : positional arithmetic.6 (.050)
Pulse Wave Analysis	BloodCount (12.9%)	Mean sphered cell volume (.037); Mean reticulocyte volume (.021); Nucleated red blood cell percentage (.013)
Pulse Wave Analysis	BraindMRIWeightedMeans (9.1%)	Weighted-mean MO in tract medial lemniscus (left) (.056); Weighted-mean MO in tract medial lemniscus (right) (.046); Weighted-mean L1 in tract medial lemniscus (right) (.040)
Pulse Wave Analysis	CognitivePairedAssociativeLearning (8.7%)	Number of word pairs correctly associated (.029); Word associated with "tiny".cat (.028); Word associated with "pretty".dish (.024)
Pulse Wave Analysis	HearingTest (0.0%)
Pulse Wave Analysis	HeartPWA (0.0%)
Pulse Wave Analysis	CognitiveTrailMaking (0.0%)
Pulse Wave Analysis	EyeIntraocularPressure (0.0%)
Pulse Wave Analysis	CognitiveReactionTime (0.0%)
Pulse Wave Analysis	EyeAutorefraction (0.0%)
Pulse Wave Analysis	CognitiveTowerRearranging (0.0%)
Pulse Wave Analysis	AnthropometryImpedance (0.0%)
Pulse Wave Analysis	CarotidUltrasound (0.0%)
