## Supplementary material for "Predicting arterial age using carotid ultrasound images, pulse wave analysis records, cardiovascular biomarkers and deep learning": Table S13 - Clinical phenotypes most associated with accelerated aging for each arterial dimension.xlsx

### Sheet: Sheet1
Arterial dimension	X-subcategory	Variables
General	Breathing (50.0%)	Wheeze or whistling in the chest in last year (.056)
General	GeneralHealth (25.0%)	Overall health rating (.090); Long-standing illness, disability or infirmity (.061)
General	SexualFactors (0.0%)
General	Mouth (0.0%)
General	MentalHealth (0.0%)
General	Hearing (0.0%)
General	GeneralPain (0.0%)
General	Eyesight (0.0%)
General	Claudication (0.0%)
General	ChestPain (0.0%)
General	CancerScreening (0.0%)
Carotid Ultrasound	GeneralHealth (25.0%)	Overall health rating (.071); Long-standing illness, disability or infirmity (.052)
Carotid Ultrasound	SexualFactors (0.0%)
Carotid Ultrasound	Mouth (0.0%)
Carotid Ultrasound	MentalHealth (0.0%)
Carotid Ultrasound	Hearing (0.0%)
Carotid Ultrasound	GeneralPain (0.0%)
Carotid Ultrasound	Eyesight (0.0%)
Carotid Ultrasound	Claudication (0.0%)
Carotid Ultrasound	ChestPain (0.0%)
Carotid Ultrasound	CancerScreening (0.0%)
Carotid Ultrasound	Breathing (0.0%)
Pulse Wave Analysis	ChestPain (100.0%)	Chest pain due to walking ceases when standing still (.039); Chest pain or discomfort (.036); Chest pain or discomfort walking normally (.032)
Pulse Wave Analysis	Breathing (100.0%)	Shortness of breath walking on level ground (.053); Wheeze or whistling in the chest in last year (.038)
Pulse Wave Analysis	Claudication (61.5%)	Leg pain when walking uphill or hurrying (.053); Leg pain in calf/calves (.048); Leg pain on walking (.047)
Pulse Wave Analysis	GeneralPain (50.0%)	Neck/shoulder pain for 3+ months (.023); Hip pain for 3+ months (.023); Knee pain for 3+ months (.023)
Pulse Wave Analysis	GeneralHealth (50.0%)	Overall health rating (.102); Long-standing illness, disability or infirmity (.057); Weight change compared with 1 year ago.Yes - gained weight (.043)
Pulse Wave Analysis	CancerScreening (50.0%)	Time since last prostate specific antigen (PSA) test (.018); Most recent bowel cancer screening (.014)
Pulse Wave Analysis	MentalHealth (45.7%)	Fed-up feelings (.036); Frequency of tiredness / lethargy in last 2 weeks (.034); Frequency of unenthusiasm / disinterest in last 2 weeks (.030)
Pulse Wave Analysis	Hearing (28.6%)	Noisy workplace (.063); Tinnitus.Do not know (.018); Tinnitus severity/nuisance (.017)
Pulse Wave Analysis	Mouth (12.5%)	Mouth/teeth dental problems.Prefer not to answer (.010)
Pulse Wave Analysis	Eyesight (12.1%)	Wears glasses or contact lenses (.039); Age started wearing glasses or contact lenses (.038); Eye problems/disorders.Diabetes related eye disease (.036)
Pulse Wave Analysis	SexualFactors (0.0%)
