## Supplementary material for "Predicting arterial age using carotid ultrasound images, pulse wave analysis records, cardiovascular biomarkers and deep learning": Table S14 - Clinical phenotypes most associated with decelerated aging for each arterial dimension.xlsx

### Sheet: Sheet1
Arterial dimension	X-subcategory	Variables
General	SexualFactors (25.0%)	Age first had sexual intercourse (.067)
General	Mouth (0.0%)
General	MentalHealth (0.0%)
General	Hearing (0.0%)
General	GeneralPain (0.0%)
General	GeneralHealth (0.0%)
General	Eyesight (0.0%)
General	Claudication (0.0%)
General	ChestPain (0.0%)
General	CancerScreening (0.0%)
General	Breathing (0.0%)
Carotid Ultrasound	SexualFactors (25.0%)	Age first had sexual intercourse (.067)
Carotid Ultrasound	Mouth (0.0%)
Carotid Ultrasound	MentalHealth (0.0%)
Carotid Ultrasound	Hearing (0.0%)
Carotid Ultrasound	GeneralPain (0.0%)
Carotid Ultrasound	GeneralHealth (0.0%)
Carotid Ultrasound	Eyesight (0.0%)
Carotid Ultrasound	Claudication (0.0%)
Carotid Ultrasound	ChestPain (0.0%)
Carotid Ultrasound	CancerScreening (0.0%)
Carotid Ultrasound	Breathing (0.0%)
Pulse Wave Analysis	SexualFactors (75.0%)	Age first had sexual intercourse (.044); Ever had same-sex intercourse (.023); Lifetime number of sexual partners (.011)
Pulse Wave Analysis	CancerScreening (50.0%)	Ever had prostate specific antigen (PSA) test (.038); Ever had bowel cancer screening (.011)
Pulse Wave Analysis	Mouth (12.5%)	Mouth/teeth dental problems.None of the above (.034)
Pulse Wave Analysis	GeneralHealth (12.5%)	Weight change compared with 1 year ago.No - weigh about the same (.037)
Pulse Wave Analysis	Hearing (7.1%)	Tinnitus.No, never (.020)
Pulse Wave Analysis	MentalHealth (6.5%)	Illness, injury, bereavement, stress in last 2 years.None of the above (.027); Risk taking (.023); Manic/hyper symptoms.None of the above (.020)
Pulse Wave Analysis	GeneralPain (5.6%)	Pain type(s) experienced in last month.None of the above (.031)
Pulse Wave Analysis	Eyesight (4.5%)	Reason for glasses/contact lenses.For short-sightedness, i.e. only or mainly for distance viewing such as driving, cinema etc (called myopia) (.031); Age cataract diagnosed (.026); Age macular degeneration diagnosed (.011)
Pulse Wave Analysis	Claudication (0.0%)
Pulse Wave Analysis	ChestPain (0.0%)
Pulse Wave Analysis	Breathing (0.0%)
