## Supplementary material for "Predicting arterial age using carotid ultrasound images, pulse wave analysis records, cardiovascular biomarkers and deep learning": Table S16 - Diseases most associated with accelerated aging for each arterial dimension.xlsx

### Sheet: Sheet1
Arterial dimension	X-subcategory	Variables
General	medical_diagnoses_F (1.4%)	F17 Mental and behavioural disorders due to use of tobacco (.051)
General	medical_diagnoses_I (1.3%)	I10 Essential (primary) hypertension (.097)
General	medical_diagnoses_Z (0.0%)
General	medical_diagnoses_Y (0.0%)
General	medical_diagnoses_B (0.0%)
General	medical_diagnoses_C (0.0%)
General	medical_diagnoses_D (0.0%)
General	medical_diagnoses_E (0.0%)
General	medical_diagnoses_G (0.0%)
General	medical_diagnoses_H (0.0%)
General	medical_diagnoses_J (0.0%)
General	medical_diagnoses_K (0.0%)
General	medical_diagnoses_L (0.0%)
General	medical_diagnoses_M (0.0%)
General	medical_diagnoses_N (0.0%)
General	medical_diagnoses_O (0.0%)
General	medical_diagnoses_P (0.0%)
General	medical_diagnoses_Q (0.0%)
General	medical_diagnoses_R (0.0%)
General	medical_diagnoses_S (0.0%)
General	medical_diagnoses_T (0.0%)
General	medical_diagnoses_U (0.0%)
General	medical_diagnoses_V (0.0%)
General	medical_diagnoses_W (0.0%)
General	medical_diagnoses_X (0.0%)
General	medical_diagnoses_A (0.0%)
Carotid Ultrasound	medical_diagnoses_F (2.7%)	F10 Mental and behavioural disorders due to use of alcohol (.053); F17 Mental and behavioural disorders due to use of tobacco (.052)
Carotid Ultrasound	medical_diagnoses_I (1.3%)	I10 Essential (primary) hypertension (.088)
Carotid Ultrasound	medical_diagnoses_Z (0.0%)
Carotid Ultrasound	medical_diagnoses_Y (0.0%)
Carotid Ultrasound	medical_diagnoses_B (0.0%)
Carotid Ultrasound	medical_diagnoses_C (0.0%)
Carotid Ultrasound	medical_diagnoses_D (0.0%)
Carotid Ultrasound	medical_diagnoses_E (0.0%)
Carotid Ultrasound	medical_diagnoses_G (0.0%)
Carotid Ultrasound	medical_diagnoses_H (0.0%)
Carotid Ultrasound	medical_diagnoses_J (0.0%)
Carotid Ultrasound	medical_diagnoses_K (0.0%)
Carotid Ultrasound	medical_diagnoses_L (0.0%)
Carotid Ultrasound	medical_diagnoses_M (0.0%)
Carotid Ultrasound	medical_diagnoses_N (0.0%)
Carotid Ultrasound	medical_diagnoses_O (0.0%)
Carotid Ultrasound	medical_diagnoses_P (0.0%)
Carotid Ultrasound	medical_diagnoses_Q (0.0%)
Carotid Ultrasound	medical_diagnoses_R (0.0%)
Carotid Ultrasound	medical_diagnoses_S (0.0%)
Carotid Ultrasound	medical_diagnoses_T (0.0%)
Carotid Ultrasound	medical_diagnoses_U (0.0%)
Carotid Ultrasound	medical_diagnoses_V (0.0%)
Carotid Ultrasound	medical_diagnoses_W (0.0%)
Carotid Ultrasound	medical_diagnoses_X (0.0%)
Carotid Ultrasound	medical_diagnoses_A (0.0%)
Pulse Wave Analysis	medical_diagnoses_I (39.0%)	I10 Essential (primary) hypertension (.101); I25 Chronic ischaemic heart disease (.051); I20 Angina pectoris (.042)
Pulse Wave Analysis	medical_diagnoses_R (18.2%)	R07 Pain in throat and chest (.034); R10 Abdominal and pelvic pain (.022); R94 Abnormal results of function studies (.017)
Pulse Wave Analysis	medical_diagnoses_K (18.1%)	K29 Gastritis and duodenitis (.027); K44 Diaphragmatic hernia (.025); K21 Gastro-oesophageal reflux disease (.021)
Pulse Wave Analysis	medical_diagnoses_Z (15.5%)	Z72 Problems related to lifestyle (.041); Z86 Personal history of certain other diseases (.039); Z95 Presence of cardiac and vascular implants and grafts (.038)
Pulse Wave Analysis	medical_diagnoses_E (10.1%)	E78 Disorders of lipoprotein metabolism and other lipidaemias (.056); E11 Non-insulin-dependent diabetes mellitus (.047); E10 Insulin-dependent diabetes mellitus (.032)
Pulse Wave Analysis	medical_diagnoses_M (9.0%)	M19 Other arthrosis (.015); M13 Other arthritis (.014); M10 Gout (.014)
Pulse Wave Analysis	medical_diagnoses_G (9.0%)	G56 Mononeuropathies of upper limb (.019); G40 Epilepsy (.015); G81 Hemiplegia (.011)
Pulse Wave Analysis	medical_diagnoses_N (8.5%)	N92 Excessive, frequent and irregular menstruation (.019); N17 Acute renal failure (.018); N18 Chronic renal failure (.014)
Pulse Wave Analysis	medical_diagnoses_J (7.9%)	J44 Other chronic obstructive pulmonary disease (.025); J18 Pneumonia, organism unspecified (.014); J90 Pleural effusion, not elsewhere classified (.013)
Pulse Wave Analysis	medical_diagnoses_F (6.8%)	F17 Mental and behavioural disorders due to use of tobacco (.044); F10 Mental and behavioural disorders due to use of alcohol (.026); F32 Depressive episode (.017)
Pulse Wave Analysis	medical_diagnoses_L (2.9%)	L97 Ulcer of lower limb, not elsewhere classified (.012); L40 Psoriasis (.010)
Pulse Wave Analysis	medical_diagnoses_H (2.9%)	H36 Retinal disorders in diseases classified elsewhere (.024); H91 Other hearing loss (.011)
Pulse Wave Analysis	medical_diagnoses_D (2.4%)	D25 Leiomyoma of uterus (.012); D64 Other anaemias (.011)
Pulse Wave Analysis	medical_diagnoses_T (2.1%)	T81 Complications of procedures, not elsewhere classified (.017); T82 Complications of cardiac and vascular prosthetic devices, implants and grafts (.013)
Pulse Wave Analysis	medical_diagnoses_A (1.4%)	A41 Other septicaemia (.010)
Pulse Wave Analysis	medical_diagnoses_Y (1.2%)	Y83 Surgical operation and other surgical procedures as the cause of abnormal reaction of the patient, or of later complication, without mention of misadventure at the time of the procedure (.020)
Pulse Wave Analysis	medical_diagnoses_C (1.1%)	C34 Malignant neoplasm of bronchus and lung (.010)
Pulse Wave Analysis	medical_diagnoses_X (1.1%)	X61 Intentional self-poisoning by and exposure to antiepileptic, sedative-hypnotic, anti-Parkinsonism and psychotropic drugs, not elsewhere classified (.010)
Pulse Wave Analysis	medical_diagnoses_V (0.0%)
Pulse Wave Analysis	medical_diagnoses_S (0.0%)
Pulse Wave Analysis	medical_diagnoses_W (0.0%)
Pulse Wave Analysis	medical_diagnoses_O (0.0%)
Pulse Wave Analysis	medical_diagnoses_P (0.0%)
Pulse Wave Analysis	medical_diagnoses_Q (0.0%)
Pulse Wave Analysis	medical_diagnoses_U (0.0%)
Pulse Wave Analysis	medical_diagnoses_B (0.0%)
