## Supplementary material for "Predicting arterial age using carotid ultrasound images, pulse wave analysis records, cardiovascular biomarkers and deep learning": Table S17 - Diseases most associated with decelerated aging for each arterial dimension.xlsx

### Sheet: Sheet1
Arterial dimension	X-subcategory	Variables
General	medical_diagnoses_Z (0.0%)
General	medical_diagnoses_Y (0.0%)
General	medical_diagnoses_B (0.0%)
General	medical_diagnoses_C (0.0%)
General	medical_diagnoses_D (0.0%)
General	medical_diagnoses_E (0.0%)
General	medical_diagnoses_F (0.0%)
General	medical_diagnoses_G (0.0%)
General	medical_diagnoses_H (0.0%)
General	medical_diagnoses_I (0.0%)
General	medical_diagnoses_J (0.0%)
General	medical_diagnoses_K (0.0%)
General	medical_diagnoses_L (0.0%)
General	medical_diagnoses_M (0.0%)
General	medical_diagnoses_N (0.0%)
General	medical_diagnoses_O (0.0%)
General	medical_diagnoses_P (0.0%)
General	medical_diagnoses_Q (0.0%)
General	medical_diagnoses_R (0.0%)
General	medical_diagnoses_S (0.0%)
General	medical_diagnoses_T (0.0%)
General	medical_diagnoses_U (0.0%)
General	medical_diagnoses_V (0.0%)
General	medical_diagnoses_W (0.0%)
General	medical_diagnoses_X (0.0%)
General	medical_diagnoses_A (0.0%)
Carotid Ultrasound	medical_diagnoses_Z (0.0%)
Carotid Ultrasound	medical_diagnoses_Y (0.0%)
Carotid Ultrasound	medical_diagnoses_B (0.0%)
Carotid Ultrasound	medical_diagnoses_C (0.0%)
Carotid Ultrasound	medical_diagnoses_D (0.0%)
Carotid Ultrasound	medical_diagnoses_E (0.0%)
Carotid Ultrasound	medical_diagnoses_F (0.0%)
Carotid Ultrasound	medical_diagnoses_G (0.0%)
Carotid Ultrasound	medical_diagnoses_H (0.0%)
Carotid Ultrasound	medical_diagnoses_I (0.0%)
Carotid Ultrasound	medical_diagnoses_J (0.0%)
Carotid Ultrasound	medical_diagnoses_K (0.0%)
Carotid Ultrasound	medical_diagnoses_L (0.0%)
Carotid Ultrasound	medical_diagnoses_M (0.0%)
Carotid Ultrasound	medical_diagnoses_N (0.0%)
Carotid Ultrasound	medical_diagnoses_O (0.0%)
Carotid Ultrasound	medical_diagnoses_P (0.0%)
Carotid Ultrasound	medical_diagnoses_Q (0.0%)
Carotid Ultrasound	medical_diagnoses_R (0.0%)
Carotid Ultrasound	medical_diagnoses_S (0.0%)
Carotid Ultrasound	medical_diagnoses_T (0.0%)
Carotid Ultrasound	medical_diagnoses_U (0.0%)
Carotid Ultrasound	medical_diagnoses_V (0.0%)
Carotid Ultrasound	medical_diagnoses_W (0.0%)
Carotid Ultrasound	medical_diagnoses_X (0.0%)
Carotid Ultrasound	medical_diagnoses_A (0.0%)
Pulse Wave Analysis	medical_diagnoses_O (9.7%)	O70 Perineal laceration during delivery (.026); O68 Labour and delivery complicated by foetal stress [distress] (.017); O80 Single spontaneous delivery (.016)
Pulse Wave Analysis	medical_diagnoses_Z (6.0%)	Z37 Outcome of delivery (.033); Z34 Supervision of normal pregnancy (.015); Z36 Antenatal screening (.012)
Pulse Wave Analysis	medical_diagnoses_V (2.4%)	V18 Pedal cyclist injured in noncollision transport accident (.020); V13 Pedal cyclist injured in collision with car, pick-up truck or van (.012)
Pulse Wave Analysis	medical_diagnoses_I (1.3%)	I83 Varicose veins of lower extremities (.012)
Pulse Wave Analysis	medical_diagnoses_C (1.1%)	C50 Malignant neoplasm of breast (.012)
Pulse Wave Analysis	medical_diagnoses_L (0.0%)
Pulse Wave Analysis	medical_diagnoses_B (0.0%)
Pulse Wave Analysis	medical_diagnoses_D (0.0%)
Pulse Wave Analysis	medical_diagnoses_E (0.0%)
Pulse Wave Analysis	medical_diagnoses_F (0.0%)
Pulse Wave Analysis	medical_diagnoses_G (0.0%)
Pulse Wave Analysis	medical_diagnoses_H (0.0%)
Pulse Wave Analysis	medical_diagnoses_J (0.0%)
Pulse Wave Analysis	medical_diagnoses_K (0.0%)
Pulse Wave Analysis	medical_diagnoses_M (0.0%)
Pulse Wave Analysis	medical_diagnoses_Y (0.0%)
Pulse Wave Analysis	medical_diagnoses_N (0.0%)
Pulse Wave Analysis	medical_diagnoses_P (0.0%)
Pulse Wave Analysis	medical_diagnoses_Q (0.0%)
Pulse Wave Analysis	medical_diagnoses_R (0.0%)
Pulse Wave Analysis	medical_diagnoses_S (0.0%)
Pulse Wave Analysis	medical_diagnoses_T (0.0%)
Pulse Wave Analysis	medical_diagnoses_U (0.0%)
Pulse Wave Analysis	medical_diagnoses_W (0.0%)
Pulse Wave Analysis	medical_diagnoses_X (0.0%)
Pulse Wave Analysis	medical_diagnoses_A (0.0%)
