## Supplementary material for "Predicting arterial age using carotid ultrasound images, pulse wave analysis records, cardiovascular biomarkers and deep learning": Table S19 - Family history variables most associated with decelerated aging for each arterial dimension.xlsx

### Sheet: Sheet1
Arterial dimension	X-subcategory	Variables
General	FamilyHistory (0%)
Carotid Ultrasound	FamilyHistory (0%)
Pulse Wave Analysis	FamilyHistory (1.1%)	Illnesses of mother.Alzheimer's disease/dementia (.023)
