## Supplementary material for "Predicting arterial age using carotid ultrasound images, pulse wave analysis records, cardiovascular biomarkers and deep learning": Table S22 - Environmental variables most associated with accelerated aging for each arterial dimension.xlsx

### Sheet: Sheet1
Arterial dimension	X-subcategory	Variables
General	Smoking (29.2%)	Pack years adult smoking as proportion of life span exposed to smoking (.107); Pack years of smoking (.103); Smoking status.Current (.072)
General	SunExposure (10.0%)	Time spend outdoors in summer (.073); Time spent outdoors in winter (.055)
General	Alcohol (6.9%)	Average weekly beer plus cider intake (.098); Average weekly spirits intake (.052)
General	EarlyLifeFactors (3.1%)	Maternal smoking around birth.Yes (.053)
General	Medication (3.0%)	Medication for cholesterol, blood pressure or diabetes.Cholesterol lowering medication (.057)
General	Sleep (0.0%)
General	PhysicalActivityQuestionnaire (0.0%)
General	ElectronicDevices (0.0%)
General	Diet (0.0%)
Carotid Ultrasound	Smoking (29.2%)	Pack years adult smoking as proportion of life span exposed to smoking (.104); Pack years of smoking (.100); Past tobacco smoking.Smoked on most or all days (.072)
Carotid Ultrasound	Alcohol (10.3%)	Average weekly beer plus cider intake (.093); Average weekly spirits intake (.051); Average weekly red wine intake (.049)
Carotid Ultrasound	SunExposure (5.0%)	Time spend outdoors in summer (.066)
Carotid Ultrasound	Sleep (0.0%)
Carotid Ultrasound	PhysicalActivityQuestionnaire (0.0%)
Carotid Ultrasound	Medication (0.0%)
Carotid Ultrasound	ElectronicDevices (0.0%)
Carotid Ultrasound	EarlyLifeFactors (0.0%)
Carotid Ultrasound	Diet (0.0%)
Pulse Wave Analysis	Smoking (54.2%)	Pack years adult smoking as proportion of life span exposed to smoking (.086); Pack years of smoking (.083); Number of cigarettes currently smoked daily (current cigarette smokers) (.061)
Pulse Wave Analysis	SunExposure (35.0%)	Time spend outdoors in summer (.039); Time spent outdoors in winter (.031); Ease of skin tanning (.014)
Pulse Wave Analysis	EarlyLifeFactors (31.2%)	Comparative height size at age 10.Shorter (.080); Maternal smoking around birth.Yes (.043); Breastfed as a baby.Do not know (.027)
Pulse Wave Analysis	Sleep (28.6%)	Sleeplessness / insomnia (.030); Nap during day (.022)
Pulse Wave Analysis	Diet (28.2%)	Bread type.White (.060); Coffee type.Instant coffee (.052); Processed meat intake (.046)
Pulse Wave Analysis	PhysicalActivityQuestionnaire (22.9%)	Time spent watching television (TV) (.093); Types of transport used (excluding work).Public transport (.050); Types of physical activity in last 4 weeks.None of the above (.047)
Pulse Wave Analysis	Alcohol (20.7%)	Average weekly beer plus cider intake (.061); Reason for reducing amount of alcohol drunk.Doctor's advice (.028); Reason for reducing amount of alcohol drunk.Illness or ill health (.027)
Pulse Wave Analysis	Medication (18.9%)	Medication for cholesterol, blood pressure or diabetes.Cholesterol lowering medication (.056); Medication for pain relief, constipation, heartburn.Aspirin (.046); Medication for cholesterol, blood pressure or diabetes.Blood pressure medication (.025)
Pulse Wave Analysis	ElectronicDevices (10.0%)	Plays computer games (.018)
