## Supplementary material for "Predicting arterial age using carotid ultrasound images, pulse wave analysis records, cardiovascular biomarkers and deep learning": Table S23 - Environmental variables most associated with decelerated aging for each arterial dimension.xlsx

### Sheet: Sheet1
Arterial dimension	X-subcategory	Variables
General	Smoking (25.0%)	Smoking status.Never (.073); Current tobacco smoking.No (.073); Age started smoking in current smokers (.065)
General	Medication (6.1%)	Medication for cholesterol, blood pressure or diabetes.None of the above (.095); Medication for cholesterol, blood pressure, diabetes, or take exogenous hormones.None of the above (.084)
General	PhysicalActivityQuestionnaire (5.7%)	Frequency of strenuous sports in last 4 weeks (.055); Duration of strenuous sports (.053)
General	Alcohol (3.4%)	Alcohol usually taken with meals (.054)
General	EarlyLifeFactors (3.1%)	Maternal smoking around birth.No (.059)
General	Diet (1.4%)	Cheese intake (.052)
General	SunExposure (0.0%)
General	Sleep (0.0%)
General	ElectronicDevices (0.0%)
Carotid Ultrasound	Smoking (25.0%)	Smoking status.Never (.074); Age started smoking in former smokers (.065); Current tobacco smoking.No (.063)
Carotid Ultrasound	Alcohol (3.4%)	Alcohol usually taken with meals (.053)
Carotid Ultrasound	Medication (3.0%)	Medication for cholesterol, blood pressure, diabetes, or take exogenous hormones.None of the above (.074)
Carotid Ultrasound	SunExposure (0.0%)
Carotid Ultrasound	Sleep (0.0%)
Carotid Ultrasound	PhysicalActivityQuestionnaire (0.0%)
Carotid Ultrasound	ElectronicDevices (0.0%)
Carotid Ultrasound	EarlyLifeFactors (0.0%)
Carotid Ultrasound	Diet (0.0%)
Pulse Wave Analysis	PhysicalActivityQuestionnaire (60.0%)	Frequency of other exercises in last 4 weeks (.103); Frequency of strenuous sports in last 4 weeks (.091); Duration of other exercises (.086)
Pulse Wave Analysis	ElectronicDevices (40.0%)	Length of mobile phone use (.016); Hands-free device/speakerphone use with mobile phone in last 3 month (.014); Difference in mobile phone use compared to two years previously (.014)
Pulse Wave Analysis	Smoking (29.2%)	Time from waking to first cigarette (.062); Age started smoking in current smokers (.061); Current tobacco smoking.No (.052)
Pulse Wave Analysis	Diet (22.5%)	Coffee type.Ground coffee (include espresso, filter etc) (.069); Cheese intake (.063); Cereal type.Muesli (.057)
Pulse Wave Analysis	Alcohol (20.7%)	Alcohol usually taken with meals (.047); Reason for reducing amount of alcohol drunk.Health precaution (.020); Reason for reducing amount of alcohol drunk.Other reason (.016)
Pulse Wave Analysis	EarlyLifeFactors (18.8%)	Comparative height size at age 10.Taller (.097); Maternal smoking around birth.No (.051); Breastfed as a baby.Yes (.030)
Pulse Wave Analysis	SunExposure (15.0%)	Childhood sunburn occasions (.030); Facial ageing.Younger than you are (.015); Hair colour (natural, before greying).Dark brown (.012)
Pulse Wave Analysis	Sleep (14.3%)	Snoring (.050)
Pulse Wave Analysis	Medication (10.8%)	Medication for cholesterol, blood pressure or diabetes.None of the above (.093); Medication for cholesterol, blood pressure, diabetes, or take exogenous hormones.None of the above (.060); Medication for pain relief, constipation, heartburn.Ibuprofen (e.g. Nurofen) (.053)
