## Supplementary material for "Predicting arterial age using carotid ultrasound images, pulse wave analysis records, cardiovascular biomarkers and deep learning": Table S25 - Socioeconomic variables most associated with accelerated aging for each arterial dimension.xlsx

### Sheet: Sheet1
Arterial dimension	X-subcategory	Variables
General	SocialSupport (0.0%)
General	OtherSociodemographics (0.0%)
General	Household (0.0%)
General	Employment (0.0%)
General	Education (0.0%)
Carotid Ultrasound	SocialSupport (0.0%)
Carotid Ultrasound	OtherSociodemographics (0.0%)
Carotid Ultrasound	Household (0.0%)
Carotid Ultrasound	Employment (0.0%)
Carotid Ultrasound	Education (0.0%)
Pulse Wave Analysis	OtherSociodemographics (42.9%)	Private healthcare (.035); Attendance/disability/mobility allowance.Attendance allowance (.011); Attendance/disability/mobility allowance.Do not know (.011)
Pulse Wave Analysis	Education (37.5%)	Qualifications.None of the above (.070); Qualifications.CSEs or equivalent (.056); Qualifications.Prefer not to answer (.013)
Pulse Wave Analysis	Employment (34.8%)	Job involves heavy manual or physical work (.036); Job involves mainly walking or standing (.036); Transport type for commuting to job workplace.Car/motor vehicle (.035)
Pulse Wave Analysis	SocialSupport (33.3%)	Leisure/social activities.Pub or social club (.046); Leisure/social activities.None of the above (.042); Leisure/social activities.Prefer not to answer (.012)
Pulse Wave Analysis	Household (6.8%)	Gas or solid-fuel cooking/heating.A gas fire that you use regularly in winter time (.052); Own or rent accommodation lived in.Rent - from local authority, local council, housing association (.049); Length of time at current address (.023)
