## Supplementary material for "Predicting arterial age using carotid ultrasound images, pulse wave analysis records, cardiovascular biomarkers and deep learning": Table S26 - Socioeconomic variables most associated with decelerated aging for each arterial dimension.xlsx

### Sheet: Sheet1
Arterial dimension	X-subcategory	Variables
General	Education (12.5%)	Qualifications.College or University degree (.079)
General	Household (4.9%)	Average total household income before tax (.054)
General	SocialSupport (0.0%)
General	OtherSociodemographics (0.0%)
General	Employment (0.0%)
Carotid Ultrasound	Education (12.5%)	Qualifications.College or University degree (.068)
Carotid Ultrasound	Household (2.4%)
Carotid Ultrasound	SocialSupport (0.0%)
Carotid Ultrasound	OtherSociodemographics (0.0%)
Carotid Ultrasound	Employment (0.0%)
Pulse Wave Analysis	Education (25.0%)	Qualifications.College or University degree (.102); Qualifications.A levels/AS levels or equivalent (.065)
Pulse Wave Analysis	SocialSupport (22.2%)	Leisure/social activities.Sports club or gym (.075); Frequency of friend/family visits (.011)
Pulse Wave Analysis	OtherSociodemographics (14.3%)	Attendance/disability/mobility allowance.None of the above (.042)
Pulse Wave Analysis	Household (6.8%)	Average total household income before tax (.087); Own or rent accommodation lived in.Own with a mortgage (.021); Number in household (.015)
Pulse Wave Analysis	Employment (4.3%)	Length of working week for main job (.014)
